# Compendium of clinical variant classification for 2,247 unique *ABCA4* variants to improve genetic medicine access for Stargardt Disease

**DOI:** 10.1101/2023.04.24.23288782

**Authors:** Stéphanie S. Cornelis, Miriam Bauwens, Lonneke Haer-Wigman, Marieke De Bruyne, Madhulatha Pantrangi, Elfride De Baere, Robert B. Hufnagel, Claire-Marie Dhaenens, Frans P.M. Cremers

## Abstract

Biallelic variants in *ABCA4* cause Stargardt disease (STGD1), the most frequent heritable macular disease. Determination of the pathogenicity of variants in *ABCA4* proves to be difficult due to 1) the high number of benign and pathogenic variants in the gene; 2) the presence of complex alleles; 3) the extensive variable expressivity of this disease and 4) reduced penetrance of hypomorphic variants. Therefore, the classification of many variants in *ABCA4* is currently of uncertain significance. Here we complemented the *ABCA4* Leiden Open Variation Database (LOVD) with data from ∼11,000 probands with *ABCA4*-associated inherited retinal diseases from literature up to the end of 2020. We carefully adapted the ACMG/AMP classifications to *ABCA4* and assigned these classifications to all 2,247 unique variants from the *ABCA4* LOVD to increase the knowledge of pathogenicity. In total, 1,247 variants were categorized with a Likely Pathogenic or Pathogenic classification, whereas 194 variants were categorized with a Likely Benign or Benign classification. This uniform and improved structured reclassification, incorporating the largest dataset of *ABCA4*-associated retinopathy cases so far, will improve both the diagnosis as well as genetic counselling for individuals with *ABCA4*-associated retinopathy.
