## Supplementary material for "Compendium of clinical variant classification for 2,247 unique *ABCA4* variants to improve genetic medicine access for Stargardt Disease": Table S5 - PM4

### Sheet: Blad1
coding DNA	exon	RNA	Protein	genomic DNA	start	end	length	type	deletion length	consequence	classification
c.38_46del	1	r.(?)	p.(Lys13_Trp15del)	g.94586561_94586569del	94586561	94586569	9	del		In frame	PM4_multiple amino acids
c.101_106del	2	r.(?)	p.(Ser34_Leu35del)	g.94578583_94578588del	94578583	94578588	6	del		In frame	PM4_multiple amino acids
c.343_380delinsGGACA	4	r.(?)	p.(Asn115_Thr127delinsGlyGln)	g.94574195_94574232delinsTGTCC	94574195	94574232	33	delinsTGTCC	5	In frame	PM4_multiple amino acids
c.401_402insN[24]	4	r.(?)	p.(?)	g.94574173_94574174insN[24]	94574173	94574174	2	insNNNNNNNNNNNNNNNNNNNNNNNN	24	In frame	PM4_multiple amino acids
c.601_618dup	6	r.(?)	p.(Lys201_Ser206dup)	g.94564500_94564517dup	94564500	94564517	18	dup		In frame	PM4_PhyloP_8.78866_multiple_nts
c.1357_1554del	11	r.(?)	p.(Asp453_Glu518del)	g.94543248_94543445del	94543248	94543445	198	del		In frame	PM4_multiple amino acids
c.1648_1659del	12	r.(?)	p.(Gly550_Phe553del)	g.94528770_94528781del	94528770	94528781	12	del		In frame	PM4_multiple amino acids
c.2183_2194del	15	r.(?)	p.(Ser728_Phe731del)	g.94522347_94522358del	94522347	94522358	12	del		In frame	PM4_multiple amino acids
c.2194_2202del	15	r.(?)	p.(Ile732_Phe734del)	g.94522340_94522348del	94522340	94522348	9	del		In frame	PM4_multiple amino acids
c.2291_2305del	15	r.(?)	p.(Cys764_Ile768del)	g.94522236_94522250del	94522236	94522250	15	del		In frame	PM4_multiple amino acids
c.2857_2877del	19	r.(?)	p.(Phe953_Thr959del)	g.94512522_94512542del	94512522	94512542	21	del		In frame	PM4_multiple amino acids
c.3173_3189delinsGTTGT	21	r.(?)	p.(Glu1058_Ser1063delinsGlyCys)	g.94508893_94508909delinsACAAC	94508893	94508909	12	delinsACAAC	5	In frame	PM4_multiple amino acids
c.3840_3845del	26	r.(?)	p.(Asp1281_Ser1282del)	g.94502318_94502323del	94502318	94502323	6	del		In frame	PM4_multiple amino acids
c.4178_4192del	28	r.(?)	p.(Val1393_Phe1397del)	g.94496616_94496630del	94496616	94496630	15	del		In frame	PM4_multiple amino acids
c.4880_4903dup	35	r.(?)	p.(Leu1627_Ala1634dup)	g.94486915_94486938dup	94486915	94486938	24	dup		In frame	PM4_PhyloP_9.627_multiple_nts
c.5044_5058del	36	r.(?)	p.(Val1682_Val1686del)	g.94485279_94485293del	94485279	94485293	15	del		In frame	PM4_multiple amino acids
c.5137_5138delinsAG	36	r.(?)	p.(Gln1713Arg)	g.94485196_94485197delinsCT	94485196	94485197	2	delinsCT	2	In frame	PM4_PhyloP_9.584_multiple_nts
c.5281_5289del	37	r.(?)	p.(Pro1761_Leu1763del)	g.94481322_94481330del	94481322	94481330	9	del		In frame	PM4_multiple amino acids
c.5528_5533del	39	r.(?)	p.(Arg1843_Gly1844del)	g.94476874_94476879del	94476874	94476879	6	del		In frame	PM4_multiple amino acids
c.5531_5557dup	39	r.(?)	p.(Gly1844_Gln1852dup)	g.94476847_94476873dup	94476847	94476873	27	dup		In frame	PM4_PhyloP_9.53643_multiple_nts
c.5630_5644dup	40	r.(?)	p.(Lys1877_Ala1881dup)	g.94476427_94476441dup	94476427	94476441	15	dup		In frame	PM4_PhyloP_9.05413_multiple_nts
c.5690_5704del	40	r.(?)	p.(Gln1897_Phe1901del)	g.94476366_94476380del	94476366	94476380	15	del		In frame	PM4_multiple amino acids
c.6215_6226dup	45	r.(?)	p.(Ser2072_Asn2075dup)	g.94467473_94467484dup	94467473	94467484	12	dup		In frame	PM4_PhyloP_7.81433_multiple_nts
c.6319_6321delinsAAA	46	r.(?)	p.(Arg2107Lys)	g.94466623_94466625delinsTTT	94466623	94466625	3	delinsTTT	3	In frame	PM4_PhyloP_7.76997_multiple_nts
c.6323_6331delinsGGC	46	r.(?)	p.(Met2108_Asn2111delinsArgHis)	g.94466613_94466621delinsGCC	94466613	94466621	6	delinsGCC	3	In frame	PM4_multiple amino acids
c.6545_6580del	48	r.(?)	p.(Leu2182_Phe2193del)	g.94463566_94463601del	94463566	94463601	36	del		In frame	PM4_multiple amino acids
c.67-975_769-4582dup	1i-6i	r.(?)	p.(?)	g.94553580_94579598dup						In frame	PM4_multiple amino acids
c.(4634+1_4635-1)_(5714+1_5715-1)dup	31i_40i	r.(?)	p.(?)	g.(94474428_94476355)_(94488975_94490509)dup						In frame	PM4_multiple amino acids
