## Supplementary material for "Compendium of clinical variant classification for 2,247 unique *ABCA4* variants to improve genetic medicine access for Stargardt Disease": Table S7 - BP7

### Sheet: Splice prediction synonymous
coding DNA	Exon boundary?	Exon	RNA	Protein	Genomic DNA	Position	DS_AG	DS_AL	DS_DG	DS_DL	DP_AG	DP_AL	DP_DG	DP_DL	AG frame	DG frame	Category
c.33C>T	no	1	r.(?)	p.(Leu11=)	g.94586569G>A	94586569	0	0	0	0	-574	-620	-39	-65	2	0	BP7
c.66G>A	yes	1	r.(spl?)	p.(Lys22=)	g.94586536C>T	94586536	0.04	0	0.76	0.59	-541	-312	-32	0	2	1
c.141G>A	no	2	r.(?)	p.(Pro47=)	g.94578548C>T	94578548	0.01	0	0.01	0.01	74	915	-19	-1019	2	2	BP7
c.141A>G	no	2	r.(?)	p.(Pro47=)	g.94578548T>C	94578548	0	0	0.01	0.01	74	-1504	-19	-1019	2	2	BP7
c.180G>C	no	3	r.(?)	p.(Ala60=)	g.94577116C>G	94577116	0	0	0	0.01	503	19	-566	413	2	1	BP7
c.237T>C	no	3	r.(?)	p.(Asn79=)	g.94577059A>G	94577059	0	0	0	0	-309	838	470	709	0	2	BP7
c.319C>A	no	4	r.(=)	p.(Arg107=)	g.94574256G>T	94574256	0.01	0	0.01	0	31	16	-1207	731	1	2	BP7
c.387A>G	no	4	r.(?)	p.(Leu129=)	g.94574188T>C	94574188	0	0	0	0	-1086	99	-55	-237	0	2	BP7
c.423T>A	no	4	r.(?)	p.(Thr141=)	g.94574152A>T	94574152	0	0	0	0	-1494	135	-1103	-201	0	1	BP7
c.564A>C	no	5	r.(?)	p.(Pro188=)	g.94568577T>G	94568577	0	0.01	0	0.01	1229	-119	-67	-6	2	2	BP7
c.618C>T	no	6	r.(?)	p.(Ser206=)	g.94564500G>A	94564500	0	0	0	0.01	-85	727	-494	-54	2	1	BP7
c.672G>A	no	6	r.(?)	p.(Thr224=)	g.94564446C>T	94564446	0	0	0	0.07	-31	781	-93	0	2	0	BP7
c.714G>A	no	6	r.(?)	p.(Gln238=)	g.94564404C>T	94564404	0	0	0.01	0	11	-1792	-51	-17	2	0	BP7
c.768G>C	yes	6	r.(spl?)	p.(Val256=)	g.94564350C>G	94564350	0.01	0.01	0.84	0.56	877	-278	-35	0	1	1
c.981C>T	no	8	r.(?)	p.(Pro327=)	g.94546152G>A	94546152	0	0.04	0	0.01	1272	122	-441	-35	0	0	BP7
c.1029T>C	no	8	r.(?)	p.(Asn343=)	g.94546104A>G	94546104	0.06	0	0.01	0.03	170	855	-70	13	2	2	BP7
c.1155C>T	no	9	r.(?)	p.(Ile385=)	g.94544962G>A	94544962	0.01	0.07	0	0.05	1312	29	-175	-84	1	2	BP7
c.1269C>T	no	10	r.(?)	p.(His423=)	g.94544233G>A	94544233	0	0.02	0	0.02	1730	-170	422	-47	2	2	BP7
c.1500G>A	no	11	r.(?)	p.(Arg500=)	g.94543300C>T	94543300	0	0	0	0	102	98	1578	886	0	0	BP7
c.1554G>A	yes	11	r.(spl?)	p.(Glu518=)	g.94543246C>T	94543246	0.02	0.15	0	0.13	817	156	140	0	1	2
c.1566G>A	no	12	r.(?)	p.(Leu522=)	g.94528862C>T	94528862	0.01	0.18	0	0.19	-2	11	-597	-194	1	0
c.1614C>T	no	12	r.(?)	p.(Ala538=)	g.94528814G>A	94528814	0.04	0.03	0	0.03	-16	59	-16	-146	2	2	BP7
c.1653G>A	no	12	r.(?)	p.(Val551=)	g.94528775C>T	94528775	0	0.02	0	0.03	-1663	98	-653	-107	2	1	BP7
c.1692A>G	no	12	r.(?)	p.(Pro564=)	g.94528736T>C	94528736	0.02	0	0.03	0	137	747	-68	39	2	1	BP7
c.1818C>T	no	13	r.(?)	p.(Gly606=)	g.94528252G>A	94528252	0.13	0.02	0.03	0.02	-19	57	2	-119	2	2	BP7
c.1932C>T	no	13	r.(?)	p.(Asp644=)	g.94528138G>A	94528138	0	0.01	0.01	0.04	-1026	95	-5	-16	0	1	BP7
c.1951C>T	no	14	r.(=)	p.(Leu651=)	g.94526302G>A	94526302	0.03	0	0	0	56	13	1820	637	2	2	BP7
c.2127G>A	no	14	r.(?)	p.(Ser709=)	g.94526126C>T	94526126	0	0	0	0	986	232	1996	813	2	1	BP7
c.2337C>T	no	15	r.(?)	p.(Cys779=)	g.94522202G>A	94522202	0.01	0.05	0.01	0.08	-13	176	-94	-45	2	2	BP7
c.2382G>C	yes	15	r.spl?	p.(Val794=,?)	g.94522157C>G	94522157	0	0.44	0.26	0.81	1505	221	-49	0	2	2
c.2385C>T	yes	16	r.(spl?)	p.(Ser795=)	g.94520869G>A	94520869	0.01	0	0	0	188	816	1831	1288	2	1
c.2433C>T	no	16	r.(?)	p.(Arg811=)	g.94520821G>A	94520821	0.03	0	0	0	-8	50	-1789	1336	1	2	BP7
c.2532C>G	no	16	r.(?)	p.(Leu844=)	g.94520722G>C	94520722	0	0	0	0	8	-418	1435	-1690	2	1	BP7
c.2823T>C	no	19	r.(=)	p.(Cys941=)	g.94512570A>G	94512570	0.01	0	0	0	-1313	-11	-95	-1611	1	1	BP7
c.2877C>T	no	19	r.(?)	p.(Thr959=)	g.94512516G>A	94512516	0	0.01	0	0.01	455	-1259	-1557	-41	2	0	BP7
c.2931G>A	no	20	r.(?)	p.(Thr977=)	g.94510288C>T	94510288	0.04	0.02	0.02	0.01	-2	12	-1	719	1	2	BP7
c.2970G>A	no	20	r.(?)	p.(Gly990=)	g.94510249C>T	94510249	0.02	0.04	0.01	0.02	-1255	1008	876	-313	2	0	BP7
c.2974A>C	no	20	r.(?)	p.(Arg992=)	g.94510245T>G	94510245	0.02	0.02	0.01	0.01	-240	1012	880	-309	0	1	BP7
c.3096A>T	no	21	r.(?)	p.(Gly1032=)	g.94508986T>A	94508986	0.02	0.03	0.6	0.07	100	45	2	-94	1	2
c.3210G>C	no	22	r.(?)	p.(Leu1070=)	g.94508435C>G	94508435	0	0	0	0	1570	8	-625	207	1	2	BP7
c.3213G>A	no	22	r.(?)	p.(Ser1071=)	g.94508432C>T	94508432	0	0	0	0	1573	22	-622	110	1	2	BP7
c.3285C>T	no	22	r.(?)	p.(Tyr1095=)	g.94508360G>A	94508360	0	0	0	0	1645	-296	-550	282	1	2	BP7
c.3330C>A	yes	23	r.(spl?)	p.(Gly1110=)	g.94506957G>T	94506957	0.12	0.14	0.01	0.01	110	-3	-192	-465	2	0
c.3414C>G	no	23	r.(?)	p.(Leu1138=)	g.94506873G>C	94506873	0	0.01	0	0	-47	166	-381	-108	1	0	BP7
c.3462C>T	no	23	r.(?)	p.(Gly1154=)	g.94506825G>A	94506825	0.04	0.05	0.88	0.3	242	129	2	-60	2	2
c.3468C>T	no	23	r.(?)	p.(Tyr1156=)	g.94506819G>A	94506819	0	0.01	0	0.01	248	139	8	-54	2	2	BP7
c.3540G>A	no	24	r.(?)	p.(Ser1180=)	g.94505666C>T	94505666	0.01	0.01	0	0	-29	6	-1791	826	1	0	BP7
c.3606T>C	yes	24	r.(spl?)	p.(Asp1202=)	g.94505600A>G	94505600	0	0	0	0	83	72	-61	-1725	2	2
c.3759G>A	no	25	r.(?)	p.(Thr1253=)	g.94502755C>T	94502755	0	0.01	0	0	-411	50	1124	-54	0	2	BP7
c.3777C>G	no	25	r.(?)	p.(Leu1259=)	g.94502737G>C	94502737	0	0	0	0	-393	124	-36	1138	0	0	BP7
c.3813G>A	yes	25	r.(spl?)	p.(Glu1271=)	g.94502701C>T	94502701	0.01	0.43	0	0.74	1792	205	-5	0	1	1
c.3900A>G	no	27	r.(?)	p.(Arg1300=)	g.94497562T>C	94497562	0.01	0	0	0	-68	-1480	-228	-1578	1	0	BP7
c.4140G>A	no	28	r.(?)	p.(Pro1380=)	g.94496665C>T	94496665	0.01	0.03	0	0.05	319	11	673	-113	1	1	BP7
c.4203C>A	no	28	r.(?)	p.(Pro1401=)	g.94496602G>T	94496602	0.17	0.01	0	0.01	-2	-34	-50	-618	1	1	BP7
c.4269C>T	no	29	r.(?)	p.(Gly1423=)	g.94496067G>A	94496067	0.01	0.37	0	0.24	-26	15	2	-83	1	2
c.4407C>T	no	30	r.(?)	p.(Asn1469=)	g.94495133G>A	94495133	0.01	0.04	0	0.03	-60	54	2	-59	0	2	BP7
c.4446C>A	no	30	r.(?)	p.(Val1482=)	g.94495094G>T	94495094	0.08	0.05	0.89	0.46	89	-21	3	-93	2	0
c.4500A>G	no	30	r.(?)	p.(Pro1500=)	g.94495040T>C	94495040	0.07	0	0.06	0.08	33	1525	-39	34	0	0	BP7
c.4506C>T	no	30	r.(?)	p.(Cys1502=)	g.94495034G>A	94495034	0	0	0	0.01	208	153	-63	40	1	0	BP7
c.4557G>A	no	31	r.(?)	p.(Thr1519=)	g.94490587C>T	94490587	0	0.04	0	0.03	778	17	48	-77	1	0	BP7
c.4578G>A	no	31	r.(?)	p.(Thr1526=)	g.94490566C>T	94490566	0.01	0.04	0	0.01	36	38	69	-56	0	0	BP7
c.4611G>A	no	31	r.(?)	p.(Thr1537=)	g.94490533C>T	94490533	0	0.02	0.03	0.01	-1393	71	9	-23	2	0	BP7
c.4635C>T	yes	32	r.(spl?)	p.(Ser1545=)	g.94488974G>A	94488974	0.06	0.21	0.01	0.09	166	0	34	-32	1	1
c.4869C>G	no	35	r.(=)	p.(Gly1623=)	g.94486945G>C	94486945	0	0.08	0	0.09	-57	20	21	-149	0	0	BP7
c.5307G>C	no	37	r.(?)	p.(Leu1769=)	g.94481300C>G	94481300	0	0	0.01	0	-1054	860	-5	1	2	1	BP7
c.5391T>C	no	38	r.(?)	p.(Cys1797=)	g.94480168A>G	94480168	0.04	0	0.01	0	24	-27	-69	-1853	0	0	BP7
c.5463G>A	yes	38	r.(spl?)	p.(Thr1821=,?)	g.94476939C>T	94476939	0	0	0	0.03	-9	2	-1890	-116	0	0
c.5466G>A	no	39	r.(?)	p.(Leu1822=)	g.94476936C>T	94476936	0	0	0	0.02	-6	5	-1887	-113	0	0	BP7
c.5478C>T	no	39	r.(?)	p.(Asn1826=)	g.94476924G>A	94476924	0	0.01	0	0.03	698	17	-1875	-101	2	0	BP7
c.5682G>C	no	40	r.(?)	p.(Leu1894=)	g.94476388C>G	94476388	0	0.01	0	0	196	97	-1339	-32	1	2	BP7
c.5814A>G	no	41	r.(?)	p.(Leu1938=)	g.94474328T>C	94474328	0	0	0	0	99	-1003	721	-375	0	1	BP7
c.5844A>G	no	42	r.(?)	p.(Pro1948=)	g.94473845T>C	94473845	0	0.01	0.01	0	-12	-2	108	-655	0	0	BP7
c.5898G>A	yes	42	r.(spl?)	p.(Glu1966=)	g.94473791C>T	94473791	0	0.06	0.39	0.53	766	92	-170	0	1	1
c.5955C>T	no	43	r.(?)	p.(Leu1985=)	g.94473240G>A	94473240	0	0.01	0	0.04	85	56	-1266	-50	1	0	BP7
c.5973G>C	no	43	r.(?)	p.(Val1991=)	g.94473222C>G	94473222	0	0.01	0	0.01	103	74	1827	-32	1	0	BP7
c.6207C>T	no	45	r.(?)	p.(Gly2069=)	g.94467489G>A	94467489	0.01	0	0.97	0.04	-248	391	2	-66	1	2
c.6249C>T	no	45	r.(?)	p.(Ile2083=)	g.94467447G>A	94467447	0.01	0	0.01	0.01	654	-206	44	191	0	2	BP7
c.6255C>T	no	45	r.(?)	p.(Leu2085=)	g.94467441G>A	94467441	0.01	0	0	0	660	-200	50	197	0	2	BP7
c.6270G>A	no	45	r.(?)	p.(Pro2090=)	g.94467426C>T	94467426	0.01	0	0.02	0	675	-185	-3	-868	0	0	BP7
c.6285T>C	yes	46	r.(spl?)	p.(Asp2095=)	g.94466659A>G	94466659	0	0	0.03	0	95	582	-101	-1542	2	1
c.6333C>T	no	46	r.(?)	p.(Asn2111=)	g.94466611G>A	94466611	0	0.01	0.02	0.08	630	50	-6	-53	0	0	BP7
c.6342G>A	no	46	r.(?)	p.(Val2114=)	g.94466602C>T	94466602	0.06	0.01	0.68	0.6	152	59	3	-44	2	0
c.6406C>T	no	47	r.(?)	p.(Leu2136=)	g.94466465G>A	94466465	0	0	0.01	0.01	776	19	93	-73	2	0	BP7
c.6498C>T	no	48	r.(?)	p.(Ile2166=)	g.94463648G>A	94463648	0.01	0	0	0	65	18	1530	-231	2	0	BP7
c.6732G>A	yes	49	r.spl	p.(Val2244=)	g.94461749C>T	94461749	0	0	0	0	1964	-22	-430	132	2	2
