## Supplementary material for "Compendium of clinical variant classification for 2,247 unique *ABCA4* variants to improve genetic medicine access for Stargardt Disease": Table S10 - PS3 BS3

### Sheet: Functional data overview
RNA data			References		F-index		References
<20% WT	≥20%, <50% WT	>80% WT (not missense)	Khan et al. 2020 PMID: 32307445		F-index <0.15	F-index ≥0.15-<0.5	Curtis et al., 2020 PMID:32845050
PS3_Moderate	PS3_Supporting	BS3_Supporting	Sangermano, unpublished haloplex		PS3_Moderate	PS3_Supporting	Molday et al., 2021 PMID: 34954332
c.2654-8T>G	c.4539+2066C>G	c.66+1083C>T	Corradi, unpublished data		c.1015T>G	c.1343T>A
c.2919-826T>A	c.2382+5G>C	c.66+1405C>T	Khan et al. 2019 PMID: 31212395		c.1018T>G	c.2453G>A
c.2919-774A>G	c.5714+5G>A	c.67-3325A>G	Bauwens et al. 2019 PMID: 30670881		c.1034A>G	c.2461T>A
c.4352+61G>A	c.5898+5G>A	c.67-3260A>G	Sara MacKay, unpublished data		c.1622T>C	c.2471T>C
c.4539+1964G>T	c.6387-15_6387-12del	c.67-3234G>A	Fadaie et al. 2019 PMID: 31397521		c.1760G>A	c.2894A>G
c.1937+13T>G	c.4773G>A	c.160+59T>C	Madhu Pantrangi-Prevention Genetics dataset		c.1804C>T	c.3113C>T
c.1938-514A>G	c.4539+2064C>T	c.160+367G>A	Sangermano et al. 2019 PMID: 30643219		c.1982T>G	c.4069G>A
c.1938-619A>G	c.161G>A	c.302+628C>T	Sangermano et al. 2018 PMID: 29162642		c.2057T>C	c.4139C>T
c.3607G>A	c.6148-84A>T	c.303-303C>T	Dhaenens, unpublished data		c.2069G>T	c.4457C>T
c.4634+741A>G	c.161-395G>A	c.442+165T>A	Khan et al. 2020, PMID: 32653833		c.214G>A	c.5380G>C
c.4848+3A>G	c.859-546G>A	c.442+176C>A	Thiadens et al. 2012 PMID: 22264887		c.2294G>A	c.5512C>G
c.4849G>A	c.160+5G>C	c.442+955G>T	Laura Whelan, unpublished data		c.2295T>G	c.5921A>G
c.4253+4C>T	c.4773+6T>A	c.442+1311C>T	Papaioannou et al. 2000 PMID: 10634594		c.2300T>A	c.6079C>T
c.2588-706C>T	c.67-2023T>G	c.442+2578C>A	Müller et al. 2020 PMID: 33214501		c.2390T>C	c.6089G>A
c.4253+5G>T	c.5196+1216C>A	c.443-2636T>A	Georgiou et al. 2020 PMID: 31812472		c.2519T>G
c.4539G>A	c.4773+5G>A	c.443-953A>T	Sangermano et al. 2019 PMID: 30643219; Runhart et al. 2020 PMID: 32815999		c.2536G>C
c.5196+1056A>G	c.6386+3A>G	c.570+1116C>T	Maugeri et al. 1999 PMID: 10090887; Sangermano et al. 2018 PMID: 29162642		c.2552G>A
c.5898+5del	c.4773+3A>G	c.571-1052G>A	Corradi, unpublished data (Khan, 1000 smMIPs, unpublished)		c.286A>C
c.769-788A>T	c.859-506G>C	c.571-1020T>G	Braun et al. 2013 PMID: 23918662; Khan et al. 2020 PMID: 32653833		c.286A>G
c.4538A>C	c.4539+1100A>G	c.571-585G>T	Jespersgaard et al. 2019 PMID: 30718709		c.2893A>G
c.4539+1106C>T		c.571-467C>G	Sangermano et al. 2018 PMID: 29162642; Bauwens et al. 2019 PMID: 30670881; Khan et al. 2019 PMID: 31212395; Khan et al. 2020 PMID: 32307445; Fadaie et al. 2019 PMID: 31397521		c.2893A>T
c.2743G>A		c.768+358C>T	Sangermano et al. 2019 PMID: 30643219; Bauwens et al. 2019 PMID: 30670881		c.2895T>G
c.4352+5G>A		c.768+578A>G	Cideciyan et al. 2015 PMID: 26377081		c.3056C>T
c.5715-5T>G		c.768+2713T>A	Corradi et al. 2022 PMID: 35475888		c.3259G>A
c.161G>T		c.768+4161C>T	Hu et al. 2019 PMID: 31543898		c.3261A>C
c.302+4A>C		c.768+4614A>G	Paavo et al. 2018 PMID: 29847651		c.3272G>A
c.303-3C>G		c.768+5203C>T	Goetz et al. 2202 PMID 32893963		c.3322C>T
c.570+1798A>G		c.768+6457del	Toulis, Genes et al. 2020 PMID: 32244552		c.3386G>T
c.768G>T		c.768+6748G>A			c.4289T>C
c.859-640A>G		c.768+7329A>G			c.4316G>A
c.859-540C>G		c.769-7606G>A			c.4793C>A
c.859-25A>G		c.769-7491C>T			c.5107C>A
c.1099+5G>A		c.769-7484A>C			c.5107C>G
c.1100-6T>A		c.769-7202A>G			c.5114G>T
c.1937+4A>T		c.769-7120G>A			c.5318C>A
c.1937+5G>A		c.769-7025G>A			c.5318C>T
c.1937+37C>G		c.769-4075G>C			c.5381C>A
c.2161-8G>A		c.769-2773T>G			c.5435T>A
c.2918+5G>A		c.769-1778T>C			c.5512C>T
c.3050+5G>A		c.769-926G>T			c.5513A>G
c.3050+370C>T		c.769-605T>C			c.5929G>A
c.3051-16T>A		c.858+526T>G			c.6229C>T
c.3191-11T>A		c.859-1131G>A			c.634C>T
c.3607+3A>T		c.859-1086C>T			c.6410G>A
c.3812A>G		c.859-976T>G			c.5819T>C
c.3813G>C		c.859-900C>T			c.1957C>T
c.4128G>C		c.859-886C>G
c.4128G>A		c.859-556A>G
c.4129-11T>G		c.859-550C>T
c.4253+5G>A		c.859-22T>C
c.4254-15T>A		c.1100-492T>G
c.4538A>G		c.1239+219A>G
c.4540-8T>A		c.1356+347G>T
c.4635-5T>C		c.1554+569T>G
c.4667G>C		c.1554+1546A>G
c.4667G>A		c.1554+3771C>T
c.4667+5G>T		c.1554+4922T>A
c.4773G>C		c.1554+5609G>T
c.4774-9G>A		c.1555-6842A>G
c.4849-8C>G		c.1555-5008C>T
c.5018+5G>A		c.1937+376G>A
c.5196+3_5196+6del		c.1937+630T>G
c.5196+1013A>G		c.1937+631G>A
c.5197-557G>T		c.1937+707C>T
c.5312+3A>T		c.1937+754A>G
c.5313-3C>G		c.1938-447G>A
c.5460+5G>A		c.1938-436T>A
c.5461-10T>C		c.2160+381A>G
c.5461-6T>G		c.2160+584A>G
c.5584G>C		c.2383-615T>C
c.5584+5G>A		c.2383-600G>A
c.5584+6T>C		c.2383-321A>G
c.5836-3C>A		c.2587+20G>T
c.6147G>A		c.2588-1298A>G
c.6385A>G		c.2588-285T>G
c.6479+4A>G		c.2588-12C>G
c.6729+5_6729+19del		c.2654-193A>C
		c.2743+515G>A
		c.2743+858G>T
		c.2918+34C>T
		c.2919-433G>A
		c.2919-177G>T
		c.3050+153C>T
		c.3050+249C>A
		c.3051-454C>G
		c.3190+71G>A
		c.3191-19G>A
		c.3328+305A>T
		c.3329-25G>A
		c.3522+96G>A
		c.3523-9C>G
		c.3608-278T>G
		c.3608-227C>T
		c.3608-7G>A
		c.3862+480A>G
		c.3862+1817G>T
		c.3863-1076G>C
		c.4128+16G>A
		c.4539+286C>T
		c.4539+859C>T
		c.4539+1321A>G
		c.4539+1729G>T
		c.4539+2084C>T
		c.4540-1309G>A
		c.4635-146G>A
		c.4668-231C>T
		c.4668-65G>T
		c.5018+247T>C
		c.5019-5T>A
		c.5196+3_5196+8del
		c.5196+235G>A
		c.5196+771G>A
		c.5196+899C>T
		c.5196+1015A>G
		c.5196+1078delA
		c.5196+1136C>A
		c.5196+1159G>A
		c.5196+1614G>A
		c.5196+1762A>G
		c.5197-491T>G
		c.5197-448A>G
		c.5313-10T>C
		c.5461-1389C>A
		c.5461-1295G>A
		c.5461-949G>A
		c.5461-48G>T
		c.5585-82G>A
		c.5585-10T>C
		c.5715-320C>G
		c.5715-5T>C
		c.5835+199G>A
		c.5838T>C
		c.6005+63G>C
		c.6005+717G>T
		c.6006-973G>A
		c.6006-609T>A
		c.6006-81G>A
		c.6147+527T>C
		c.6147+1155G>C
		c.6148-471C>T
		c.6148-421T>C
		c.6148-89G>A
		c.6282+7G>A
		c.6283-93C>G
		c.6283-3C>A
		c.6479+1051G>C
		c.6480-379G>A
		c.6480-310T>C
		c.6729+73A>G
		c.1938-621G>A
		c.2931G>A
		c.4774-27T>C
		c.1554+5G>A
